# Phenome-wide association network demonstrates close connection with individual disease trajectories from the HUNT study

**DOI:** 10.1101/2022.07.18.22277775

**Authors:** Martina Hall, Marit K. Skinderhaug, Eivind Almaas

## Abstract

**Background:** Disease networks offer a potential road map of connections between diseases. Several studies have created disease networks where diseases are connected either based on shared genes or Single Nucleotide Polymorphisms (SNP) associations. However, it is still unclear to which degree SNP-based networks map to empirical co-observed diseases within a different, general, adult study population spanning over a long time period.

**Methods:** We create a SNP-based disease network (PheNet) from a large population using the UK biobank phenome-wide association studies. Importantly, the SNP-associations are adjusted for linkage disequilibrium, case/control imbalances, as well as relatedness. We map the PheNet on to significantly co-occurring diseases in the Norwegian HUNT study population, and further, identify consecutively occurring diseases with significant occurrence in the PheNet.

**Results:** We find that the overlap between the networks are far larger than expected, where most diseases tend to link to diseases of the same category and some categories are more linked to each other than expected by chance. Considering the ordering of consecutively occurring diseases in the HUNT data, we find that many diabetic disorders and cardiovascular disorders are subsequent the diagnostication of obesity and overweight, and cardiovascular disorders that often tend to be observed subsequent to other diseases are associated with higher mortality rates.

**Conclusions:** The HUNT sub-PheNet showing both genetically and co-observed diseases offers an interesting framework to study groups of diseases and examine if they, in fact, are comorbidities and pinpoint exactly which mutation(s) that constitute shared cause of the diseases. This could be of great benefit to both researchers and clinicians studying relationships between diseases.
