## Additional file 3 for "Phenome-wide association network demonstrates close connection with individual disease trajectories from the HUNT study"

Disease	Module PheNet	Category	Module HUNT sub-PheNet
Acute pulmonary heart disease	0	circulatory system	0
Aneurysm and dissection of heart	0	circulatory system	0
Atrioventricular [AV] block	0	circulatory system	0
Cardiac arrest	0	circulatory system	0
Cardiomyopathy	0	circulatory system	0
Cerebral ischemia	0	circulatory system	0
Heart valve disorders	0	circulatory system	0
Hypertensive chronic kidney disease	0	circulatory system	0
Iatrogenic hypotension	0	circulatory system	0
Mitral valve disease	0	circulatory system	0
Paroxysmal supraventricular tachycardia	0	circulatory system	0
Pulmonary embolism and infarction, acute	0	circulatory system	0
Nonrheumatic mitral valve disorders	0	circulatory system	0
First degree AV block	0	circulatory system	0
Cardiac arrest and ventricular fibrillation	0	circulatory system	0
Primary/intrinsic cardiomyopathies	0	circulatory system	0
Transient cerebral ischemia	0	circulatory system	0
Wegeners granulomatosis	0	circulatory system	0
Hypertensive heart and/or renal disease	0	circulatory system	0
Nonspecific abnormal findings on radiological and other examination of other intrathoracic organs (echocardiogram, etc)	0	circulatory system	0
Paroxysmal tachycardia, unspecified	0	circulatory system	0
Atrial fibrillation and flutter	0	circulatory system	4b
Cardiac dysrhythmias	0	circulatory system	4b
Cerebrovascular disease	0	circulatory system	4b
Occlusion of cerebral arteries	0	circulatory system	4b
Anomalies of endocrine glands, congenital	0	congenital anomalies	0
Other and unspecified congenital anomalies	0	congenital anomalies	0
Carbuncle and furuncle	0	dermatologic	0
Disorders of sweat glands	0	dermatologic	0
Erythema nodosum	0	dermatologic	0
Psoriasis vulgaris	0	dermatologic	0
Psoriasis	0	dermatologic	0
Other local infections of skin and subcutaneous tissue	0	dermatologic	0
Hyperhidrosis	0	dermatologic	0
Other specified erythematous conditions	0	dermatologic	0
Psoriatic arthropathy	0	dermatologic	0
Ascites (non malignant)	0	digestive	0
Chronic periodontitis	0	digestive	0
Diseases of the salivary glands	0	digestive	0
Disorders of function of stomach	0	digestive	0
Gastrointestinal hemorrhage	0	digestive	0
Hemorrhage of gastrointestinal tract	0	digestive	0
Hepatomegaly	0	digestive	0
Nonspecific abnormal findings in stool contents	0	digestive	0
Other disorders of peritoneum	0	digestive	0
Regional enteritis	0	digestive	0
Irritable Bowel Syndrome	0	digestive	0
Ulcerative colitis	0	digestive	0
Gingival and periodontal diseases	0	digestive	0
Sialoadenitis	0	digestive	0
Dyspepsia and other specified disorders of function of stomach	0	digestive	0
Hemorrhage of rectum and anus	0	digestive	0
Splenomegaly	0	digestive	0
Peritoneal adhesions (postoperative) (postinfection)	0	digestive	0
Acid-base balance disorder	0	endocrine/metabolic	0
Chondrocalcinosis	0	endocrine/metabolic	0
Chronic lymphocytic thyroiditis	0	endocrine/metabolic	0
Deficiency of humoral immunity	0	endocrine/metabolic	0
Disorders involving the immune mechanism	0	endocrine/metabolic	0
Ovarian dysfunction	0	endocrine/metabolic	0
Polyneuropathy in diabetes	0	endocrine/metabolic	0
Acidosis	0	endocrine/metabolic	0
Hyperparathyroidism	0	endocrine/metabolic	0
Crystal arthropathies	0	endocrine/metabolic	0
Thyroiditis	0	endocrine/metabolic	0
Immunity deficiency	0	endocrine/metabolic	0
Other immunological findings	0	endocrine/metabolic	0
Polycystic ovaries	0	endocrine/metabolic	0
Type 2 diabetes with neurological manifestations	0	endocrine/metabolic	0
Bladder neck obstruction	0	genitourinary	0
Calculus of kidney	0	genitourinary	0
Calculus of ureter	0	genitourinary	0
Cervicitis and endocervicitis	0	genitourinary	0
Chronic cystitis	0	genitourinary	0
Chronic glomerulonephritis, NOS	0	genitourinary	0
Chronic renal failure [CKD]	0	genitourinary	0
Cyst of kidney, acquired	0	genitourinary	0
Glomerulonephritis	0	genitourinary	0
Inflammatory diseases of female pelvic organs	0	genitourinary	0
Other disorders of urethra and urinary tract	0	genitourinary	0
Other nonmalignant breast conditions	0	genitourinary	0
Other symptoms/disorders or the urinary system	0	genitourinary	0
stress incontinence, female	0	genitourinary	0
Symptoms involving female genital tract	0	genitourinary	0
Retention of urine	0	genitourinary	0
Urinary calculus	0	genitourinary	0
Inflammatory disease of cervix, vagina, and vulva	0	genitourinary	0
Noninflammatory disorders of cervix	0	genitourinary	0
Cystitis	0	genitourinary	0
Nephritis; nephrosis; renal sclerosis	0	genitourinary	0
Other disorders of the kidney and ureters	0	genitourinary	0
Non-proliferative glomerulonephritis	0	genitourinary	0
Hypertrophy of breast (Gynecomastia)	0	genitourinary	0
Pelvic inflammatory disease (PID)	0	genitourinary	0
Urethral stricture (not specified as infectious)	0	genitourinary	0
Other specified disorders of breast	0	genitourinary	0
Urinary incontinence	0	genitourinary	0
Acquired hemolytic anemias	0	hematopoietic	0
Anemia in neoplastic disease	0	hematopoietic	0
Diseases of white blood cells	0	hematopoietic	0
Primary thrombocytopenia	0	hematopoietic	0
Purpura and other hemorrhagic conditions	0	hematopoietic	0
Thrombocytopenia	0	hematopoietic	0
Autoimmune hemolytic anemias	0	hematopoietic	0
Anemia of chronic disease	0	hematopoietic	0
Neutropenia	0	hematopoietic	0
Althetes foot	0	infectious diseases	0
Dermatophytosis	0	infectious diseases	0
Dermatophytosis of nail	0	infectious diseases	0
Chronic dermatitis due to solar radiation	0	injuries & poisonings	0
Injuries to the nervous system	0	injuries & poisonings	0
Nonspecific abnormal findings on radiological and other examination of musculoskeletal system	0	injuries & poisonings	0
Open wounds of head; neck; and trunk	0	injuries & poisonings	0
Dermatitis due to solar radiation	0	injuries & poisonings	0
Open wounds of extremities	0	injuries & poisonings	0
Other open wound of head and face	0	injuries & poisonings	0
Alcohol-related disorders	0	mental disorders	0
Alteration of consciousness	0	mental disorders	0
Anxiety disorder	0	mental disorders	0
Autism	0	mental disorders	0
Develomental delays and disorders	0	mental disorders	0
Paranoid disorders	0	mental disorders	0
Psychogenic and somatoform disorders	0	mental disorders	0
Schizophrenia	0	mental disorders	0
Alcoholism	0	mental disorders	0
Other specified nonpsychotic and/or transient mental disorders	0	mental disorders	0
Anxiety disorders	0	mental disorders	0
Pervasive developmental disorders	0	mental disorders	0
Learning disorder	0	mental disorders	0
Psychosis	0	mental disorders	0
Psychogenic disorder	0	mental disorders	0
Schizophrenia and other psychotic disorders	0	mental disorders	0
Arthropathy associated with neurological disorders	0	musculoskeletal	0
Contracture of palmar fascia [Dupuytrens disease]	0	musculoskeletal	0
Disorders of muscle, ligament, and fascia	0	musculoskeletal	0
Ganglion and cyst of synovium, tendon, and bursa	0	musculoskeletal	0
Juvenile osteochondrosis	0	musculoskeletal	0
Malunion and nonunion of fracture	0	musculoskeletal	0
Osteitis deformans [Pagets disease of bone]	0	musculoskeletal	0
Osteoporosis NOS	0	musculoskeletal	0
Osteoporosis	0	musculoskeletal	0
Arthropathy associated with other disorders classified elsewhere	0	musculoskeletal	0
Fasciitis	0	musculoskeletal	0
Other disorders of synovium, tendon, and bursa	0	musculoskeletal	0
Osteochondropathies	0	musculoskeletal	0
Other disorders of bone and cartilage	0	musculoskeletal	0
Osteitis deformans and osteopathies associated with other disorders classified elsewhere	0	musculoskeletal	0
Osteoporosis, osteopenia and pathological fracture	0	musculoskeletal	0
Benign neoplasm of bone and articular cartilage	0	neoplasms	0
Benign neoplasm of brain and other parts of nervous system	0	neoplasms	0
Benign neoplasm of parathyroid gland	0	neoplasms	0
Cancer of bone and connective tissue	0	neoplasms	0
Cancer of bronchus; lung	0	neoplasms	0
Cancer of larynx	0	neoplasms	0
Cancer of larynx, pharynx, nasal cavities	0	neoplasms	0
Cancer of major salivary glands	0	neoplasms	0
Cancer of mouth	0	neoplasms	0
Colon cancer	0	neoplasms	0
Colorectal cancer	0	neoplasms	0
Hodgkins disease	0	neoplasms	0
Malignant neoplasm of other and ill-defined sites within the digestive organs and peritoneum	0	neoplasms	0
Myeloid leukemia	0	neoplasms	0
Benign neoplasm of brain, cranial nerves, meninges	0	neoplasms	0
Malignant neoplasm of rectum, rectosigmoid junction, and anus	0	neoplasms	0
Cancer of connective tissue	0	neoplasms	0
Cancer within the respiratory system	0	neoplasms	0
Cancer of oropharynx	0	neoplasms	0
Cancer of tongue	0	neoplasms	0
Myeloid leukemia, acute	0	neoplasms	0
Myeloid leukemia, chronic	0	neoplasms	0
Leukemia	0	neoplasms	2a
Lymphoid leukemia	0	neoplasms	2a
Lymphoid leukemia, chronic	0	neoplasms	2a
Multiple myeloma	0	neoplasms	2a
Lymphoid leukemia, acute	0	neoplasms	2a
Abnormal findings on study of brain and/or nervous system	0	neurological	0
Acute (transverse) myelitis	0	neurological	0
Acute pain	0	neurological	0
Convulsions	0	neurological	0
Epilepsy	0	neurological	0
Hydrocephalus	0	neurological	0
Insomnia	0	neurological	0
Muscular dystrophies and other myopathies	0	neurological	0
Nonspecific abnormal findings on radiological and other examination of skull and head	0	neurological	0
Encephalitis	0	neurological	0
Epilepsy, recurrent seizures, convulsions	0	neurological	0
Generalized convulsive epilepsy	0	neurological	0
Partial epilepsy	0	neurological	0
Other cerebral degenerations	0	neurological	0
Myasthenia gravis	0	neurological	0
Organic or persistent insomnia	0	neurological	0
Myopathy	0	neurological	0
Other headache syndromes	0	neurological	0
Abnormal sputum	0	respiratory	0
Acute and chronic tonsillitis	0	respiratory	0
Asthma	0	respiratory	0
Epistaxis or throat hemorrhage	0	respiratory	0
Lung disease due to external agents	0	respiratory	0
Other diseases of respiratory system, NEC	0	respiratory	0
Respiratory failure	0	respiratory	0
Hemoptysis	0	respiratory	0
Chronic tonsillitis and adenoiditis	0	respiratory	0
Nasal polyps	0	respiratory	0
Influenza	0	respiratory	0
Pneumoconiosis	0	respiratory	0
Other diseases of respiratory system, not elsewhere classified	0	respiratory	0
Respiratory insufficiency	0	respiratory	0
Aphakia and other disorders of lens	0	sense organs	0
Cataract	0	sense organs	0
Chorioretinal inflammations, scars, and other disorders of choroid	0	sense organs	0
Disorders of external ear	0	sense organs	0
Disorders of lacrimal system	0	sense organs	0
Dizziness and giddiness (Light-headedness and vertigo)	0	sense organs	0
Macular degeneration (senile) of retina NOS	0	sense organs	0
Other nondiabetic retinopathy	0	sense organs	0
Other retinal disorders	0	sense organs	0
Senile cataract	0	sense organs	0
Myopia	0	sense organs	0
Chorioretinal scars	0	sense organs	0
Otitis externa	0	sense organs	0
Epiphora	0	sense organs	0
Vertiginous syndromes and other disorders of vestibular system	0	sense organs	0
Other disorders of eyelids	0	sense organs	0
Separation of retinal layers	0	sense organs	0
Retinal vascular changes and abnomalities	0	sense organs	0
Abdominal pain	0	symptoms	0
Cardiogenic shock	0	symptoms	0
Nausea and vomiting	0	symptoms	0
Nonspecific findings on examination of blood	0	symptoms	0
Other abnormal blood chemistry	0	symptoms	0
Other symptoms	0	symptoms	0
Shock	0	symptoms	0
Congenital osteodystrophies	1	congenital anomalies	0
Chronic liver disease and cirrhosis	1	digestive	1
Cirrhosis of liver without mention of alcohol	1	digestive	1
Liver abscess and sequelae of chronic liver disease	1	digestive	1
Other chronic nonalcoholic liver disease	1	digestive	1
Portal hypertension	1	digestive	1
Other disorders of metabolism	1	endocrine/metabolic	0
Alcoholic liver damage	1	mental disorders	1
Benign neoplasm of ovary	1	neoplasms	0
Myeloproliferative disease	1	neoplasms	1
Polycythemia vera	1	neoplasms	1
Emphysema	1	respiratory	0
Peripheral angiopathy in diseases classified elsewhere	2	circulatory system	2b
Bullous dermatoses	2	dermatologic	0
Sicca syndrome	2	dermatologic	0
Systemic lupus erythematosus	2	dermatologic	0
Pemphigus and pemphigoid	2	dermatologic	0
Dermatitis herpetiformis	2	dermatologic	2b
Abdominal hernia	2	digestive	0
Diseases of esophagus	2	digestive	0
Esophagitis, GERD and related diseases	2	digestive	0
GERD	2	digestive	0
Reflux esophagitis	2	digestive	0
Ulcer of esophagus	2	digestive	0
Graves disease	2	endocrine/metabolic	0
Secondary hypothyroidism	2	endocrine/metabolic	0
Thyrotoxicosis with or without goiter	2	endocrine/metabolic	0
Type 2 diabetes with ketoacidosis	2	endocrine/metabolic	0
Diabetes mellitus	2	endocrine/metabolic	2b
Diabetic retinopathy	2	endocrine/metabolic	2b
Hypoglycemia	2	endocrine/metabolic	2b
Other disorders of pancreatic internal secretion	2	endocrine/metabolic	2b
Type 1 diabetes with ketoacidosis	2	endocrine/metabolic	2b
Type 1 diabetes with renal manifestations	2	endocrine/metabolic	2b
Type 1 diabetes	2	endocrine/metabolic	2b
Type 2 diabetes	2	endocrine/metabolic	2b
Type 2 diabetes with ophthalmic manifestations	2	endocrine/metabolic	2b
Hematuria	2	genitourinary	2b
Nephrotic syndrome without mention of glomerulonephritis	2	genitourinary	2b
Iron deficiency anemias	2	hematopoietic	0
Iron deficiency anemias, unspecified or not due to blood loss	2	hematopoietic	0
Other anemias	2	hematopoietic	2b
Chronic hepatitis	2	infectious diseases	0
Viral hepatitis	2	infectious diseases	0
Cancer of other lymphoid, histiocytic tissue	2	neoplasms	2a
Large cell lymphoma	2	neoplasms	2a
Non-Hodgkins lymphoma	2	neoplasms	2a
Chronic airway obstruction	2	respiratory	0
Chronic bronchitis	2	respiratory	0
Obstructive chronic bronchitis	2	respiratory	0
Symptoms concerning nutrition, metabolism, and development	2	symptoms	2b
Nontoxic multinodular goiter	3	endocrine/metabolic	0
Simple and unspecified goiter	3	endocrine/metabolic	0
Toxic multinodular goiter	3	endocrine/metabolic	0
Hypothyroidism NOS	3	endocrine/metabolic	4b
Hypothyroidism	3	endocrine/metabolic	4b
Folate-deficiency anemia	3	hematopoietic	0
Megaloblastic anemia	3	hematopoietic	4b
Other deficiency anemia	3	hematopoietic	4b
Pernicious anemia	3	hematopoietic	4b
Thyroid cancer	3	neoplasms	0
Tachycardia NOS	4	circulatory system	0
Late effects of cerebrovascular disease	4	circulatory system	0
Abdominal aortic aneurysm	4	circulatory system	4b
Angina pectoris	4	circulatory system	4b
Aortic aneurysm	4	circulatory system	4b
Atherosclerosis of the extremities	4	circulatory system	4b
Atherosclerosis	4	circulatory system	4b
Congestive heart failure (CHF) NOS	4	circulatory system	4b
Congestive heart failure; nonhypertensive	4	circulatory system	4b
Coronary atherosclerosis	4	circulatory system	4b
Essential hypertension	4	circulatory system	4b
Heart failure NOS	4	circulatory system	4b
Ischemic Heart Disease	4	circulatory system	4b
Myocardial infarction	4	circulatory system	4b
Nonspecific chest pain	4	circulatory system	4b
Occlusion and stenosis of precerebral arteries	4	circulatory system	4b
Other acute and subacute forms of ischemic heart disease	4	circulatory system	4b
Other aneurysm	4	circulatory system	4b
Other chronic ischemic heart disease, unspecified	4	circulatory system	4b
Peripheral vascular disease	4	circulatory system	4b
Peripheral vascular disease, unspecified	4	circulatory system	4b
Unstable angina (intermediate coronary syndrome)	4	circulatory system	4b
Heart valve replaced	4	circulatory system	4b
Cardiac congenital anomalies	4	congenital anomalies	0
Congenital anomalies of great vessels	4	congenital anomalies	4b
Gout and other crystal arthropathies	4	endocrine/metabolic	2b
Gout	4	endocrine/metabolic	2b
Hypercholesterolemia	4	endocrine/metabolic	4b
Hyperlipidemia	4	endocrine/metabolic	4b
Hyperpotassemia	4	endocrine/metabolic	4b
Acute renal failure	4	genitourinary	0
Renal failure	4	genitourinary	4b
Memory loss	4	mental disorders	0
Other mental disorder	4	mental disorders	0
Altered mental status	4	mental disorders	4a
Alzheimers disease	4	mental disorders	4a
Aphasia/speech disturbance	4	mental disorders	4a
Delirium dementia and amnestic and other cognitive disorders	4	mental disorders	4a
Delirium due to conditions classified elsewhere	4	mental disorders	4a
Dementias	4	mental disorders	4a
Neurological disorders	4	mental disorders	4a
Vascular dementia	4	mental disorders	4a
Tobacco use disorder	4	mental disorders	4b
Cellulitis and abscess of arm/hand	5	dermatologic	0
Cellulitis and abscess of foot, toe	5	dermatologic	0
Cellulitis and abscess of leg, except foot	5	dermatologic	0
Obesity	5	endocrine/metabolic	2b
Overweight, obesity and other hyperalimentation	5	endocrine/metabolic	2b
Osteoarthrosis NOS	5	musculoskeletal	0
Breast cancer	5	neoplasms	0
Breast cancer [female]	5	neoplasms	5
Malignant neoplasm of female breast	5	neoplasms	5
Secondary malignancy of lymph nodes	5	neoplasms	5
Secondary malignancy of respiratory organs	5	neoplasms	5
Secondary malignant neoplasm	5	neoplasms	5
Secondary malignant neoplasm of liver	5	neoplasms	5
Sleep apnea	5	neurological	2b
Sleep disorders	5	neurological	2b
Unspecified diffuse connective tissue disease	6	dermatologic	6
Lymphadenitis	6	hematopoietic	0
Other diseases of blood and blood-forming organs	6	hematopoietic	0
Internal derangement of knee	6	injuries & poisonings	6
Arthropathy NOS	6	musculoskeletal	6
Enthesopathy	6	musculoskeletal	6
Other arthropathies	6	musculoskeletal	6
Peripheral enthesopathies and allied syndromes	6	musculoskeletal	6
Unspecified monoarthritis	6	musculoskeletal	6
Other peripheral nerve disorders	6	neurological	0
Other tests	6	symptoms	6
Atopic/contact dermatitis due to other or unspecified	7	dermatologic	0
Diseases of hair and hair follicles	7	dermatologic	0
Sebaceous cyst	7	dermatologic	0
Actinic keratosis	7	dermatologic	7
Duodenal ulcer	7	digestive	0
Duodenitis	7	digestive	0
Gastric ulcer	7	digestive	0
Ventral hernia	7	digestive	0
Peptic ulcer (excl. esophageal)	7	digestive	0
Other disorders of bladder	7	genitourinary	0
Endometriosis	7	genitourinary	7
Genital prolapse	7	genitourinary	7
Polyp of corpus uteri	7	genitourinary	7
Polyp of female genital organs	7	genitourinary	7
Prolapse of vaginal walls	7	genitourinary	7
Uterine/Uterovaginal prolapse	7	genitourinary	7
Complication of internal orthopedic device	7	injuries & poisonings	0
Osteoarthritis; localized	7	musculoskeletal	0
Osteoarthrosis	7	musculoskeletal	0
Osteoarthrosis, localized, primary	7	musculoskeletal	0
Benign neoplasm of colon	7	neoplasms	0
Cancer of bladder	7	neoplasms	0
Cancer of brain and nervous system	7	neoplasms	0
Cancer of brain	7	neoplasms	0
Cancer of urinary organs (incl. kidney and bladder)	7	neoplasms	0
Malignant neoplasm of bladder	7	neoplasms	0
Malignant neoplasm, other	7	neoplasms	0
Manlignant and unknown neoplasms of brain and nervous system	7	neoplasms	0
Skin cancer	7	neoplasms	0
Benign neoplasm of skin	7	neoplasms	7
Benign neoplasm of unspecified sites	7	neoplasms	7
Benign neoplasm of uterus	7	neoplasms	7
Cancer, suspected or other	7	neoplasms	7
Carcinoma in situ of skin	7	neoplasms	7
Melanomas of skin	7	neoplasms	7
Other non-epithelial cancer of skin	7	neoplasms	7
Uterine leiomyoma	7	neoplasms	7
Bundle branch block	8	circulatory system	0
Circulatory disease NEC	8	circulatory system	0
Left bundle branch block	8	circulatory system	0
Right bundle branch block	8	circulatory system	0
Cardiac conduction disorders	8	circulatory system	4b
Phlebitis and thrombophlebitis of lower extremities	8	circulatory system	8
Phlebitis and thrombophlebitis	8	circulatory system	8
Pulmonary heart disease	8	circulatory system	8
Diverticulosis	8	digestive	0
Functional digestive disorders	8	digestive	0
Electrolyte imbalance	8	endocrine/metabolic	8
Disorders of menstruation and other abnormal bleeding from female genital tract	8	genitourinary	0
Irregular menstrual cycle/bleeding	8	genitourinary	0
Coagulation defects	8	hematopoietic	8
Congenital coagulation defects	8	hematopoietic	8
Congenital deficiency of other clotting factors (including factor VII)	8	hematopoietic	8
Other and unspecified coagulation defects	8	hematopoietic	8
Other disorders of soft tissues	8	musculoskeletal	8
Rheumatism, unspecified and fibrositis	8	musculoskeletal	8
Secondary malignancy of bone	8	neoplasms	0
Lipoma	8	neoplasms	8
Bacterial pneumonia	8	respiratory	8
Pneumococcal pneumonia	8	respiratory	8
Pneumonia	8	respiratory	8
Musculoskeletal symptoms referable to limbs	8	symptoms	8
Pain in limb	8	symptoms	8
Swelling of limb	8	symptoms	8
Arterial embolism and thrombosis of lower extremity artery	9	circulatory system	0
Arterial embolism and thrombosis	9	circulatory system	0
Glaucoma	9	sense organs	0
Open-angle glaucoma	9	sense organs	0
Primary open angle glaucoma	9	sense organs	0
Primary angle-closure glaucoma	9	sense organs	0
Abnormal results of function study of liver	10	digestive	0
Other disorders of liver	10	digestive	0
Acute pancreatitis	10	digestive	10
Cholecystitis without cholelithiasis	10	digestive	10
Cholesterolosis of gallbladder	10	digestive	10
Chronic pancreatitis	10	digestive	10
Cyst and pseudocyst of pancreas	10	digestive	10
Diseases of pancreas	10	digestive	10
Obstruction of bile duct	10	digestive	10
Other biliary tract disease	10	digestive	10
Other disorders of biliary tract	10	digestive	10
Other disorders of gallbladder	10	digestive	10
Ankylosing spondylitis	11	musculoskeletal	0
Arthropathy associated with infections	11	musculoskeletal	0
Rheumatoid arthritis	11	musculoskeletal	0
Rheumatoid arthritis and other inflammatory polyarthropathies	11	musculoskeletal	0
Pyogenic arthritis	11	musculoskeletal	0
Disorders of iris and ciliary body	11	sense organs	0
Uveitis, noninfectious or NOS	11	sense organs	0
Cancer of other female genital organs	12	neoplasms	0
Cervical cancer and dysplasia	12	neoplasms	0
Cervical cancer	12	neoplasms	0
Malignant neoplasm of ovary	12	neoplasms	0
Malignant neoplasm of ovary and other uterine adnexa	12	neoplasms	0
Cervical intraepithelial neoplasia [CIN] [Cervical dysplasia]	12	neoplasms	0
